# Sex and Marital-Status Differences in Delayed Initiation for Pharyngeal Cancer Treatment, Before and After Medicaid Expansion

**DOI:** 10.1101/2024.05.29.24308135

**Authors:** Jason Semprini

## Abstract

**Background:** In the United States, pharyngeal cancer has become the most common type of head and neck cancer, with 80% of cases found in males. Although disparities in treatment delays have been observed in pharyngeal patients, less is known about how policies facilitate timely care. This study aimed to estimate the association between Medicaid expansion and delaying initiation of pharyngeal cancer treatment.

**Methodology:** We extracted Surveillance, Epidemiological, End Results (SEER) case data to analyze pharyngeal cancers diagnosed between 2000-2018. The outcome of interest was a binary variable indicating if the patient initiated treatment two or more months after diagnosis. We conducted subgroup analyses by sex, marital status, and type of treatment received (surgery, radiation, chemotherapy, post-operative radiation, systemic therapy). We implement the Matrix Completion algorithm to account for staggered rollout of Medicaid expansion within our difference-in-differences design.

**Results:** Our sample included 79,433 patients diagnosed with pharynx cancer. Delayed treatment was lowest among married females receiving systemic therapy (5%), and highest among married males and females not recommended to receive surgery (43%). Generally, there was no association between Medicaid expansion and changes in delayed treatment. Subgroup analyses show that Medicaid expansion was associated with reduced treatment delays in unmarried females receiving systemic therapy (-4.5%-points), and married males receiving chemotherapy (Est. = -2.6%-points), radiotherapy (Est. = -3.1%-points), and married males not recommended to receive surgery (Est. = -4.6%-points).

**Conclusions:** Given the importance of timely pharyngeal cancer treatment, health systems must identify and address the drivers of treatment delays to advance cancer equity.
