## Supplemental Exhibits 1-2 for "Sex and Marital-Status Differences in Delayed Initiation for Pharyngeal Cancer Treatment, Before and After Medicaid Expansion"

### Sheet: Supplemental Exhibit 1
status	sex	tx	base	low	high
both	both	all	0.351	0.34512	0.35688
both	both	surg-prime	0.109	0.10312	0.11488
both	both	ln_removed	0.121	0.11316	0.12884
both	both	chemo	0.246	0.24012	0.25188
both	both	rad	0.243	0.23712	0.24888
both	both	surg_notrec	0.377	0.37112	0.38288
both	both	post-op_rad	0.106	0.10012	0.11188
both	both	systemic	0.096	0.0862	0.1058
both	female	all	0.36	0.34628	0.37372
both	male	all	0.348	0.34016	0.35584
both	female	surg-prime	0.119	0.10528	0.13272
both	male	surg-prime	0.106	0.10012	0.11188
both	female	ln_removed	0.126	0.10836	0.14364
both	male	ln_removed	0.119	0.11116	0.12684
both	female	chemo	0.242	0.22828	0.25572
both	male	chemo	0.248	0.24212	0.25388
both	female	rad	0.245	0.23324	0.25676
both	male	rad	0.243	0.23712	0.24888
both	female	surg_notrec	0.398	0.38232	0.41368
both	male	surg_notrec	0.372	0.36416	0.37984
both	female	post-op_rad	0.104	0.09224	0.11576
both	male	post-op_rad	0.107	0.10112	0.11288
both	female	systemic	0.088	0.06644	0.10956
both	male	systemic	0.098	0.0882	0.1078
unmarried	both	all	0.396	0.38816	0.40384
married	both	all	0.301	0.29316	0.30884
unmarried	female	all	0.388	0.37232	0.40368
married	female	all	0.308	0.28644	0.32956
unmarried	male	all	0.399	0.3892	0.4088
married	male	all	0.299	0.2892	0.3088
unmarried	both	surg-prime	0.126	0.1162	0.1358
married	both	surg-prime	0.097	0.08916	0.10484
unmarried	female	surg-prime	0.135	0.1154	0.1546
married	female	surg-prime	0.103	0.08536	0.12064
unmarried	male	surg-prime	0.122	0.11024	0.13376
married	male	surg-prime	0.096	0.08816	0.10384
unmarried	both	ln_removed	0.135	0.12324	0.14676
married	both	ln_removed	0.111	0.10316	0.11884
unmarried	female	ln_removed	0.147	0.12152	0.17248
married	female	ln_removed	0.104	0.08244	0.12556
unmarried	male	ln_removed	0.132	0.11828	0.14572
married	male	ln_removed	0.113	0.1032	0.1228
unmarried	both	chemo	0.285	0.2752	0.2948
married	both	chemo	0.218	0.21016	0.22584
unmarried	female	chemo	0.265	0.2454	0.2846
married	female	chemo	0.215	0.1954	0.2346
unmarried	male	chemo	0.291	0.2812	0.3008
married	male	chemo	0.218	0.21016	0.22584
unmarried	both	rad	0.285	0.27716	0.29284
married	both	rad	0.211	0.20512	0.21688
unmarried	female	rad	0.264	0.24832	0.27968
married	female	rad	0.22	0.20432	0.23568
unmarried	male	rad	0.292	0.2822	0.3018
married	male	rad	0.21	0.20412	0.21588
unmarried	both	surg_notrec	0.435	0.4252	0.4448
married	both	surg_notrec	0.324	0.3142	0.3338
unmarried	female	surg_notrec	0.434	0.4144	0.4536
married	female	surg_notrec	0.341	0.31748	0.36452
unmarried	male	surg_notrec	0.435	0.42324	0.44676
married	male	surg_notrec	0.321	0.3112	0.3308
unmarried	both	post-op_rad	0.121	0.1112	0.1308
married	both	post-op_rad	0.097	0.09112	0.10288
unmarried	female	post-op_rad	0.12	0.10236	0.13764
married	female	post-op_rad	0.087	0.07132	0.10268
unmarried	male	post-op_rad	0.121	0.1112	0.1308
married	male	post-op_rad	0.099	0.09116	0.10684
unmarried	both	systemic	0.108	0.09232	0.12368
married	both	systemic	0.089	0.07724	0.10076
unmarried	female	systemic	0.124	0.09068	0.15732
married	female	systemic	0.046	0.02248	0.06952
unmarried	male	systemic	0.103	0.08536	0.12064
married	male	systemic	0.095	0.08324	0.10676

### Sheet: Supplemental Exhibit 2
status	sex	tx	Est.			pre1			pre2			pre3			pre4			pre5
both	both	all	-0.008	(0.012)		-0.010	(0.014)		0.010	(0.014)		0.011	(0.009)		-0.000	(0.008)		-0.002	(0.012)
both	both	surg-prime	-0.000	(0.017)		-0.011	(0.015)		-0.010	(0.009)		0.006	(0.016)		-0.001	(0.013)		-0.012	(0.012)
both	both	ln_removed	-0.004	(0.017)		-0.007	(0.017)		0.003	(0.008)		0.003	(0.015)		0.005	(0.014)		-0.013	(0.010)
both	both	chemo	-0.004	(0.017)		-0.020	(0.013)		-0.014	(0.017)		-0.003	(0.017)		0.003	(0.006)		-0.018*	(0.009)
both	both	rad	-0.015	(0.014)		-0.013	(0.013)		0.005	(0.014)		0.007	(0.014)		0.004	(0.005)		-0.007	(0.012)
both	both	surg_notrec	-0.012	(0.013)		-0.010	(0.025)		0.020	(0.021)		0.000	(0.018)		0.007	(0.013)		-0.003	(0.015)
both	both	post-op_rad	-0.005	(0.017)		0.005	(0.013)		-0.003	(0.011)		0.017	(0.009)		0.012	(0.015)		-0.007	(0.012)
both	both	systemic	-0.005	(0.011)		0.016	(0.018)		0.003	(0.016)		0.021	(0.015)		0.013	(0.011)		-0.017	(0.010)
both	female	all	-0.009	(0.020)		-0.017	(0.031)		0.061**	(0.024)		-0.050	(0.028)		-0.030**	(0.011)		-0.010	(0.020)
both	male	all	-0.009	(0.012)		-0.008	(0.012)		-0.002	(0.015)		0.026**	(0.009)		0.007	(0.009)		0.000	(0.014)
both	female	surg-prime	-0.029	(0.021)		-0.013	(0.037)		-0.001	(0.033)		-0.038	(0.044)		-0.031	(0.030)		0.008	(0.021)
both	male	surg-prime	0.006	(0.016)		-0.010	(0.012)		-0.014*	(0.007)		0.021	(0.012)		0.006	(0.011)		-0.019	(0.013)
both	female	ln_removed	-0.027	(0.019)		-0.024	(0.036)		0.045	(0.028)		-0.016	(0.045)		0.004	(0.027)		0.026	(0.029)
both	male	ln_removed	-0.001	(0.016)		-0.004	(0.014)		-0.008	(0.008)		0.007	(0.012)		0.004	(0.014)		-0.024	(0.014)
both	female	chemo	0.007	(0.027)		-0.064*	(0.027)		0.037	(0.028)		-0.103***	(0.024)		-0.056**	(0.018)		-0.024	(0.028)
both	male	chemo	-0.006	(0.015)		-0.011	(0.011)		-0.023	(0.018)		0.018	(0.018)		0.016*	(0.007)		-0.016	(0.011)
both	female	rad	-0.007	(0.029)		-0.043	(0.033)		0.071**	(0.027)		-0.089***	(0.022)		-0.032*	(0.014)		-0.031	(0.023)
both	male	rad	-0.017	(0.012)		-0.006	(0.011)		-0.009	(0.014)		0.028	(0.015)		0.012	(0.007)		-0.002	(0.013)
both	female	surg_notrec	0.009	(0.021)		-0.009	(0.054)		0.098***	(0.025)		-0.066	(0.034)		-0.017	(0.038)		0.002	(0.029)
both	male	surg_notrec	-0.018	(0.013)		-0.012	(0.021)		0.000	(0.022)		0.015	(0.018)		0.013	(0.014)		-0.004	(0.015)
both	female	post-op_rad	-0.024	(0.022)		-0.016	(0.031)		0.026	(0.042)		-0.027	(0.030)		-0.032	(0.030)		0.032	(0.031)
both	male	post-op_rad	-0.002	(0.016)		0.009	(0.012)		-0.010	(0.009)		0.028***	(0.007)		0.021	(0.013)		-0.016	(0.014)
both	female	systemic	-0.017	(0.012)		0.003	(0.015)		-0.006	(0.027)		-0.043	(0.031)		-0.046*	(0.019)		0.044	(0.031)
both	male	systemic	-0.003	(0.012)		0.019	(0.020)		0.005	(0.021)		0.036	(0.019)		0.025*	(0.012)		-0.029	(0.016)
unmarried	both	all	0.005	(0.017)		-0.031*	(0.015)		-0.014	(0.016)		-0.022	(0.016)		-0.023*	(0.010)		-0.002	(0.018)
married	both	all	-0.018	(0.010)		0.012	(0.015)		0.032*	(0.015)		0.042***	(0.008)		0.022**	(0.008)		-0.003	(0.010)
unmarried	both	surg-prime	-0.006	(0.025)		-0.040	(0.031)		-0.057*	(0.023)		-0.025	(0.024)		-0.043	(0.027)		-0.035	(0.024)
married	both	surg-prime	0.002	(0.013)		0.008	(0.015)		0.020*	(0.010)		0.025	(0.017)		0.028**	(0.010)		0.003	(0.008)
unmarried	both	ln_removed	-0.006	(0.024)		-0.046	(0.033)		-0.014	(0.020)		-0.007	(0.027)		-0.023	(0.028)		-0.015	(0.018)
married	both	ln_removed	-0.002	(0.014)		0.021*	(0.011)		0.016**	(0.006)		0.011	(0.013)		0.027***	(0.008)		-0.012	(0.011)
unmarried	both	chemo	0.016	(0.026)		-0.038*	(0.015)		-0.026	(0.023)		-0.025	(0.024)		-0.009	(0.008)		-0.005	(0.015)
married	both	chemo	-0.018	(0.012)		-0.002	(0.013)		-0.001	(0.018)		0.017	(0.013)		0.014	(0.008)		-0.027**	(0.010)
unmarried	both	rad	0.001	(0.022)		-0.038*	(0.019)		-0.015	(0.021)		-0.034	(0.023)		-0.024**	(0.009)		-0.002	(0.018)
married	both	rad	-0.027**	(0.010)		0.010	(0.011)		0.022*	(0.011)		0.041***	(0.008)		0.027***	(0.006)		-0.012	(0.009)
unmarried	both	surg_notrec	0.011	(0.018)		-0.022	(0.029)		0.012	(0.026)		-0.035	(0.024)		-0.014	(0.021)		0.012	(0.021)
married	both	surg_notrec	-0.033**	(0.010)		0.007	(0.023)		0.026	(0.021)		0.037**	(0.014)		0.031**	(0.010)		-0.019	(0.015)
unmarried	both	post-op_rad	-0.003	(0.026)		-0.025	(0.019)		-0.023	(0.019)		0.009	(0.015)		-0.011	(0.021)		-0.009	(0.026)
married	both	post-op_rad	-0.006	(0.013)		0.025	(0.014)		0.009	(0.011)		0.022*	(0.009)		0.028*	(0.014)		-0.006	(0.012)
unmarried	both	systemic	-0.010	(0.014)		-0.034	(0.028)		-0.053*	(0.026)		0.000	(0.025)		-0.019	(0.024)		-0.047	(0.028)
married	both	systemic	-0.001	(0.011)		0.047*	(0.020)		0.041*	(0.017)		0.033*	(0.017)		0.035**	(0.012)		0.002	(0.012)
unmarried	female	all	-0.021	(0.024)		-0.034	(0.030)		0.049	(0.042)		-0.048	(0.035)		-0.041*	(0.016)		0.019	(0.036)
married	female	all	0.008	(0.017)		-0.017	(0.040)		0.062*	(0.026)		-0.059	(0.034)		-0.018	(0.017)		-0.041	(0.031)
unmarried	male	all	0.011	(0.016)		-0.035**	(0.013)		-0.035	(0.019)		-0.016	(0.020)		-0.022	(0.014)		-0.005	(0.026)
married	male	all	-0.023*	(0.010)		0.018	(0.013)		0.027	(0.016)		0.060***	(0.008)		0.030***	(0.009)		0.005	(0.009)
unmarried	female	surg-prime	-0.045	(0.035)		-0.006	(0.059)		-0.059	(0.072)		-0.029	(0.057)		-0.045	(0.049)		0.018	(0.055)
married	female	surg-prime	-0.015	(0.013)		-0.032	(0.040)		0.039	(0.020)		-0.056	(0.048)		-0.021	(0.022)		0.003	(0.035)
unmarried	male	surg-prime	0.009	(0.023)		-0.055*	(0.026)		-0.067**	(0.023)		-0.018	(0.015)		-0.045	(0.026)		-0.059*	(0.030)
married	male	surg-prime	0.006	(0.013)		0.017	(0.014)		0.017	(0.011)		0.045**	(0.015)		0.041***	(0.010)		0.004	(0.012)
unmarried	female	ln_removed	-0.058	(0.044)		0.004	(0.056)		0.062	(0.054)		0.042	(0.051)		0.012	(0.038)		0.075	(0.058)
married	female	ln_removed	0.010	(0.012)		-0.059	(0.038)		0.028	(0.019)		-0.061	(0.052)		-0.002	(0.028)		-0.021	(0.021)
unmarried	male	ln_removed	0.006	(0.020)		-0.067*	(0.033)		-0.042**	(0.015)		-0.022	(0.023)		-0.041	(0.032)		-0.045	(0.024)
married	male	ln_removed	-0.005	(0.016)		0.034**	(0.011)		0.013	(0.007)		0.022	(0.012)		0.033***	(0.010)		-0.013	(0.012)
unmarried	female	chemo	-0.019	(0.029)		-0.060*	(0.029)		0.080*	(0.035)		-0.067*	(0.029)		-0.051*	(0.021)		0.045	(0.038)
married	female	chemo	0.030	(0.030)		-0.082*	(0.038)		-0.024	(0.032)		-0.142***	(0.027)		-0.065***	(0.019)		-0.102**	(0.032)
unmarried	male	chemo	0.024	(0.025)		-0.033*	(0.016)		-0.050	(0.026)		-0.010	(0.028)		0.002	(0.012)		-0.018	(0.023)
married	male	chemo	-0.026*	(0.011)		0.010	(0.012)		0.003	(0.019)		0.042**	(0.013)		0.026**	(0.008)		-0.013	(0.010)
unmarried	female	rad	-0.017	(0.034)		-0.048	(0.038)		0.079	(0.048)		-0.084**	(0.028)		-0.044**	(0.014)		0.030	(0.037)
married	female	rad	-0.002	(0.029)		-0.052	(0.037)		0.051*	(0.020)		-0.094***	(0.026)		-0.023	(0.017)		-0.106***	(0.031)
unmarried	male	rad	0.005	(0.020)		-0.035*	(0.016)		-0.041	(0.021)		-0.020	(0.027)		-0.020	(0.014)		-0.011	(0.025)
married	male	rad	-0.031***	(0.009)		0.020	(0.012)		0.017	(0.012)		0.064***	(0.008)		0.035***	(0.009)		0.005	(0.009)
unmarried	female	surg_notrec	0.007	(0.023)		-0.019	(0.058)		0.119**	(0.041)		-0.078	(0.050)		-0.027	(0.050)		0.046	(0.041)
married	female	surg_notrec	0.012	(0.023)		-0.008	(0.056)		0.059	(0.038)		-0.047	(0.035)		0.008	(0.026)		-0.054	(0.035)
unmarried	male	surg_notrec	0.012	(0.018)		-0.032	(0.024)		-0.016	(0.022)		-0.026	(0.023)		-0.015	(0.022)		-0.001	(0.027)
married	male	surg_notrec	-0.041***	(0.010)		0.008	(0.020)		0.018	(0.024)		0.051***	(0.014)		0.034***	(0.010)		-0.012	(0.014)
unmarried	female	post-op_rad	-0.034	(0.034)		-0.025	(0.046)		0.045	(0.056)		0.012	(0.034)		-0.039	(0.049)		0.092	(0.057)
married	female	post-op_rad	-0.011	(0.019)		-0.011	(0.030)		0.011	(0.038)		-0.067*	(0.034)		-0.026	(0.025)		-0.021	(0.029)
unmarried	male	post-op_rad	0.006	(0.022)		-0.029*	(0.014)		-0.042*	(0.019)		0.011	(0.015)		-0.005	(0.019)		-0.043	(0.034)
married	male	post-op_rad	-0.007	(0.014)		0.032*	(0.016)		0.010	(0.009)		0.038***	(0.008)		0.038**	(0.014)		-0.002	(0.013)
unmarried	female	systemic	-0.042**	(0.015)		-0.003	(0.024)		-0.005	(0.023)		-0.008	(0.043)		-0.034	(0.045)		0.086	(0.050)
married	female	systemic	0.012	(0.019)		0.035	(0.036)		0.008	(0.041)		-0.074*	(0.033)		-0.044	(0.030)		0.006	(0.034)
unmarried	male	systemic	-0.002	(0.016)		-0.033	(0.034)		-0.055	(0.033)		0.017	(0.036)		-0.006	(0.032)		-0.082*	(0.036)
married	male	systemic	-0.003	(0.013)		0.050*	(0.021)		0.046*	(0.020)		0.049**	(0.016)		0.048***	(0.012)		0.001	(0.013)
